# Brain-Wide Mendelian Randomization Study of Anxiety Disorders and Symptoms

**DOI:** 10.1101/2023.09.12.23295448

**Authors:** Mihaela-Diana Zanoaga, Eleni Friligkou, Jun He, Gita A. Pathak, Dora Koller, Brenda Cabrera-Mendoza, Murray B. Stein, Renato Polimanti

**Affiliations:** Department of Psychiatry, Yale University School of Medicine, New Haven, CT, USA; VA Connecticut Healthcare System, West Haven, CT, USA; Department of Genetics, Microbiology, and Statistics, Faculty of Biology, University of Barcelona, Catalonia, Spain; Department of Psychiatry, University of California, San Diego, La Jolla, CA, USA; Herbert Wertheim School of Public Health, University of California, San Diego, La Jolla, CA, USA; VA San Diego Healthcare System, San Diego, CA, USA; Wu Tsai Institute, Yale University, New Haven, CT, USA

**Keywords:** Causal Inference, Genome-wide Association Studies, Brain Structure, Brain Function, Pleiotropy

## Abstract

**Background:** To gain insights into the role of brain structure and function on anxiety (ANX), we conducted a genetically informed investigation leveraging information from ANX genome-wide association studies available from UK Biobank (UKB; N=380,379), FinnGen Program (N=290,361), and Million Veteran Program (MVP; N=199,611) together with UKB genome-wide data (N=33,224) related to 3,935 brain imaging-derived phenotypes (IDP).

**Methods:** A genetic correlation analysis between ANX and brain IDPs was performed using linkage disequilibrium score regression. To investigate ANX–brain associations, a two-sample Mendelian randomization (MR) was performed considering multiple methods and sensitivity analyses. A subsequent multivariable MR (MVMR) was executed to distinguish between direct and indirect effects. Finally, a generalized linear model was used to explore the associations of brain IDPs with ANX symptoms.

**Results:** After false discovery rate correction (FDR q<0.05), we identified 41 brain IDPs genetically correlated with ANX without heterogeneity among the datasets investigated (i.e., UKB, FinnGen, and MVP). Six of these IDPs showed genetically inferred causal effects on ANX. In the subsequent MVMR analysis, reduced area of the right posterior middle-cingulate gyrus (rpMCG; beta=-0.09, P= 8.01×10^-4^) and reduced gray-matter volume of the right anterior superior temporal gyrus (raSTG; beta=-0.09, P=1.55×10^-3^) had direct effects on ANX. In the ANX symptom-level analysis, rpMCG was negatively associated with “tense sore oraching muscles during the worst period of anxiety” (beta=-0.13, P=8.26×10^-6^).

**Conclusions:** This study identified genetically inferred effects generalizable across large cohorts, contributing to understand how changes in brain structure and function can lead to ANX.
