## Supplemental Table 1 for "Brain-Wide Mendelian Randomization Study of Anxiety Disorders and Symptoms"

### Sheet: Foglio2
Supplemental Table 1: ANX symptoms evaluated within the UK Biobank (UKB) online mental health questionnaire.
UKB Field ID	Description
20550	Activities undertaken to treat anxiety
20419	Difficulty concentrating during worst period of anxiety
20541	Difficulty stopping worrying during worst period of anxiety
20429	Easily tired during worst period of anxiety
20421	Ever felt worried, tense, or anxious for most of a month or longer
20425	Ever worried more than most people would in similar situation
20537	Frequency of difficulty controlling worry during worst period of anxiety
20539	Frequency of inability to stop worrying during worst period of anxiety
20427	Frequent trouble falling or staying asleep during worst period of anxiety
20418	Impact on normal roles during worst period of anxiety
20423	Keyed up or on edge during worst period of anxiety
20420	Longest period spent worried or anxious
20422	More irritable than usual during worst period of anxiety
20540	Multiple worries during worst period of anxiety
20543	Number of things worried about during worst period of anxiety
20428	Professional informed about anxiety
20505	Recent easy annoyance or irritability
20512	Recent feelings of foreboding
20506	Recent feelings or nervousness or anxiety
20509	Recent inability to stop or control worrying
20516	Recent restlessness
20515	Recent trouble relaxing
20520	Recent worrying too much about different things
20426	Restless during period of worst anxiety
20542	Stronger worrying (than other people) during period of worst anxiety
20549	Substances taken for anxiety
20417	Tense, sore, or aching muscles during worst period of anxiety
20538	Worried most days during period of worst anxiety
