## Supplemental Table 2 for "Brain-Wide Mendelian Randomization Study of Anxiety Disorders and Symptoms"

### Sheet: Foglio1
Supplemental Table 2: Genetic correlation among ANX GWAS datasets. UKB: UK Biobank; MVP: Million Veteran Program.
	UKB - MVP	MVP - FinnGen	FinnGen - UKB
Genetic Correlation	0.76 (0.07)	0.61 (0.04)	0.80 (0.07)
P-value	1.38E-24	1.32E-50	2.63E-29
