## Supplemental Table 3 for "Brain-Wide Mendelian Randomization Study of Anxiety Disorders and Symptoms"

### Sheet: Foglio1
Supplemental Table 3: Genetic correlations of ANX with brain IDPs surviving false discovery rate multiple testing correction in the cross-cohort meta-analysis (FDR q<0.05). MVP: Million Veteran Program; UKB: UK Biobank.
IDP Abbreviation	IDP ID	IDP Category	UKB Field ID	IDP Description	MVP		UKB		FinnGen		Meta-Analysis		Heterogeneity
					rg	P-Value	rg	P-Value	rg	P-Value	rg	P-Value	P-Value
T1 FAST ROIs R precentral gyrus	0039	regional and tissue volume	25795	Volume of grey matter in Right Precentral Gyrus	-0.12	2.39E-02	-0.20	1.86E-02	-0.14	6.90Ε-03	-0.14	3.18Ε-05	7.34E-01
T1 FAST ROIs R sup temp gyrus ant	0043	regional and tissue volume	25799	Volume of grey matter in Right Superior Temporal Gyrus, anterior division	-0.08	1.67Ε-01	-0.16	1.13E-01	-0.19	1.00E-03	0.14	2.34E-04	4.44E-01
aparc-Desikan rh volume precentral	0399	regional and tissue volume	26912	Volume of precentral in the right hemisphere generated by parcellation of the white surface using Desikan-Killiany parcellation	-0.11	1.57Ε-02	-0.10	1.24Ε-01	-0.10	2.67E-02	-0.11	3.00E-04	9.82Ε-01
aparc-DKTatlas rh volume precentral	0490	regional and tissue volume	27319	Volume of precentral in the right hemisphere generated by parcellation of the white surface using DKT parcellation	-0.12	1.54E-02	-0.11	9.65E-02	-0.09	4.38E-02	-0.11	3.90E-04	9.43E-01
aparc-a2009s lh volume G+S-cingul-Mid-Post	0507	regional and tissue volume	27484	Volume of G+S-cingul-Mid-Post in the left hemisphere generated by parcellation of the white surface using Destrieux (a2009s) parcellation	-0.18	2.60Ε-03	-0.02	8.13Ε-01	-0.14	1.66Ε-02	-0.13	3.72Ε-04	3.31E-01
aparc-Desikan rh area precentral	0705	cortical area	26845	Area of precentral in the right hemisphere generated by parcellation of the white surface using Desikan-Killiany parcellation	-0.10	2.13E-02	-0.13	6.04Ε-02	-0.16	1.40E-03	-0.13	1.77E-05	7.20Ε-01
aparc-Desikan rh area superiorfrontal	0709	cortical area	26849	Area of superiorfrontal in the right hemisphere generated by parcellation of the white surface using Desikan-Killiany parcellation	-0.13	1.32E-02	-0.03	7.04Ε-01	-0.13	6.30Ε-03	-0.11	5.32E-04	4.14E-01
aparc-Desikan rh area insula	0715	cortical area	26855	Area of insula in the right hemisphere generated by parcellation of the white surface using Desikan-Killiany parcellation	-0.15	3.70E-03	-0.19	3.90E-03	-0.07	1.95Ε-01	-0.13	5.81E-05	3.22Ε-01
aparc-pial rh area precentral	0772	cortical area	26979	Area of precentral in the right hemisphere generated by parcellation of the pial surface using Desikan-Killiany parcellation	-0.09	3.90E-02	-0.14	2.59E-02	-0.16	7.00E-04	-0.13	1.05Ε-05	5.49E-01
BA-exvivo rh area BA4a	0800	cortical area	27105	Area of BA4a in the right hemisphere generated by parcellation of the white surface using BA_exvivo parcellation	-0.10	2.19E-02	-0.08	2.70E-01	-0.17	1.50E-03	-0.12	1.03E-04	4.78E-01
BA-exvivo rh area BA6	0802	cortical area	27107	Area of BA6 in the right hemisphere generated by parcellation of the white surface using BA_exvivo parcellation	-0.13	3.70E-03	-0.04	5.84E-01	-0.17	2.00E-04	-0.13	8.31E-06	2.98E-01
aparc-DKTatlas lh area caudalanteriorcingulate	0810	cortical area	27143	Area of caudalanteriorcingulate in the left hemisphere generated by parcellation of the white surface using DKT parcellation	-0.11	3.06E-02	-0.05	4.31Ε-01	-0.14	2.91Ε-03	-0.11	2.95E-04	5.85E-01
aparc-DKTatlas rh area precentral	0862	cortical area	27257	Area of precentral in the right hemisphere generated by parcellation of the white surface using DKT parcellation	-0.11	1.37Ε-02	-0.15	2.86Ε-02	-0.15	1.60Ε-03	-0.13	6.50Ε-06	7.84E-01
aparc-a2009s lh area G+S-cingul-Mid-Ant	0878	cortical area	27335	Area of G+S-cingul-Mid-Ant in the left hemisphere generated by parcellation of the white surface using Destrieux (a2009s) parcellation	-0.12	2.45E-02	-0.08	3.07Ε-01	-0.15	5.20Ε-03	-0.13	2.46Ε-04	7.96E-01
aparc-a2009s rh area G+S-cingul-Mid-Ant	0952	cortical area	27557	Area of G+S-cingul-Mid-Ant in the right hemisphere generated by parcellation of the white surface using Destrieux (a2009s) parcellation	-0.16	2.60Ε-03	-0.07	3.38E-01	-0.14	5.50E-03	-0.13	4.36E-05	6.03E-01
aparc-a2009s rh area G+S-cingul-Mid-Post	0953	cortical area	27558	Area of G+S-cingul-Mid-Post in the right hemisphere generated by parcellation of the white surface using Destrieux (a2009s) parcellation	-0.16	2.90Ε-03	-0.02	8.37E-01	-0.14	7.20E-03	-0.12	2.09E-04	2.95E-01
aparc-a2009s rh area G-Ins-lg+S-cent-ins	0962	cortical area	27567	Area of G-Ins-lg+S-cent-ins in the right hemisphere generated by parcellation of the white surface using Destrieux (a2009s) parcellation	-0.24	1.37Ε-05	-0.08	2.74Ε-01	-0.05	3.99E-01	-0.14	1.15E-04	5.16Ε-02
aparc-a2009s rh area G-precentral	0974	cortical area	27579	Area of G-precentral in the right hemisphere generated by parcellation of the white surface using Destrieux (a2009s) parcellation	-0.13	9.30Ε-03	-0.10	1.42Ε-01	-0.16	1.50E-03	-0.14	1.63E-05	7.77Ε-01
T2 FLAIR BIANCA WMH volume	1437	white matter hyperintensity volume	25781	Total volume of white matter hyperintensities (from T1 and T2_FLAIR images)	0.03	5.48E-01	0.19	8.30E-03	0.14	1.40E-03	0.11	2.73E-04	1.15E-01
SWI T2star left pallidum	1444	regional T2*	25032	Median T2star in left pallidum (from SWI data)	-0.16	2.50E-03	-0.08	2.52Ε-01	-0.14	1.00E-03	-0.13	6.21E-06	6.74E-01
dMRI ProbtrackX FA fmi	1511	WM tract FA	25499	Weighted-mean FA (fractional anisotropy) in tract forceps minor (from dMRI data)	-0.07	1.60E-01	-0.19	2.00E-03	-0.07	8.22E-02	-0.09	4.63Ε-04	2.29Ε-01
dMRI TBSS L1 External capsule R	1682	WM tract diffusivity	25232	Mean L1 in external capsule (right) on FA (fractional anisotropy) skeleton (from dMRI data)	0.05	3.93Ε-01	0.11	1.25E-01	0.15	3.00E-04	-0.11	2.42Ε-04	2.98E-01
dMRI TBSS ICVF Genu of corpus callosum	1904	WM tract ICVF	25346	Mean ICVF (intra-cellular volume fraction) in genu of corpus callosum on FA (fractional anisotropy) skeleton (from dMRI data)	-0.08	4.48E-02	-0.14	1.26Ε-02	-0.07	8.05E-02	-0.09	4.78E-04	5.78Ε-01
dMRI TBSS ICVF Tapetum R	1948	WM tract ICVF	25390	Mean ICVF (intra-cellular volume fraction) in tapetum (right) on FA (fractional anisotropy) skeleton (from dMRI data)	-0.09	4.38E-02	-0.16	1.61E-02	-0.08	6.88E-02	-0.10	4.71E-04	6.21E-01
dMRI ProbtrackX ICVF fmi	1961	WM tract ICVF	25661	Weighted-mean ICVF (intra-cellular volume fraction) in tract forceps minor (from dMRI data)	-0.08	5.00E-02	-0.15	8.40E-03	-0.06	8.65E-02	-0.09	4.73Ε-04	4.73Ε-01
tfMRI 90th-percentile BOLD shapes	2128	tfMRI activation	25761	90th percentile of the BOLD (blood-oxygen-level dependent) effect (in group-defined mask) for shapes activation (in task fMRI data)	0.32	6.40E-03	0.22	1.11E-01	0.21	3.70E-02	0.25	2.03E-04	7.64Ε-01
rfMRI connectivity (ICA25 edge 28)	2246	rfMRI connectivity	25752	rfMRI connectivity (ICA25 edge 28)	0.22	4.19E-02	0.17	2.12E-01	0.26	5.50E-03	0.23	2.94E-04	8.65Ε-01
rfMRI connectivity (ICA100 edge 199)	2627	rfMRI connectivity	25753	rfMRI connectivity (ICA100 edge 199)	0.17	7.50E-03	0.07	3.95E-01	0.13	1.43Ε-02	0.13	2.91E-04	6.92E-01
rfMRI connectivity (ICA100 edge 248)	2676	rfMRI connectivity	25753	rfMRI connectivity (ICA100 edge 248)	-0.26	9.00E-04	-0.01	9.48E-01	-0.21	2.10E-03	-0.20	3.25E-05	2.08E-01
rfMRI connectivity (ICA100 edge 629)	3057	rfMRI connectivity	25753	rfMRI connectivity (ICA100 edge 629)	-0.25	6.00E-04	-0.24	1.87E-02	-0.06	4.46E-01	-0.17	2.32Ε-04	1.18E-01
rfMRI connectivity (ICA100 edge 753)	3181	rfMRI connectivity	25753	rfMRI connectivity (ICA100 edge 753)	-0.20	3.08E-02	-0.37	5.30E-03	-0.14	6.37E-02	-0.20	2.34E-04	3.13Ε-01
rfMRI connectivity (ICA100 edge 762)	3190	rfMRI connectivity	25753	rfMRI connectivity (ICA100 edge 762)	-0.16	2.95E-02	-0.12	2.69Ε-01	-0.20	3.10E-03	-0.17	1.50E-04	8.31Ε-01
rfMRI connectivity (ICA100 edge 951)	3379	rfMRI connectivity	25753	rfMRI connectivity (ICA100 edge 951)	0.17	2.30E-03	0.09	2.12Ε-01	0.09	4.92E-02	0.12	2.46Ε-04	5.16Ε-01
rfMRI connectivity (ICA100 edge 956)	3384	rfMRI connectivity	25753	rfMRI connectivity (ICA100 edge 956)	0.28	1.00E-03	0.22	5.36Ε-02	0.11	1.32Ε-01	0.19	1.54E-04	2.84Ε-01
rfMRI connectivity (ICA100 edge 958)	3386	rfMRI connectivity	25753	rfMRI connectivity (ICA100 edge 958)	0.23	1.00E-03	0.16	1.10Ε-01	0.13	4.66Ε-02	0.17	5.54E-05	5.89E-01
rfMRI connectivity (ICA100 edge 974)	3402	rfMRI connectivity	25753	rfMRI connectivity (ICA100 edge 974)	-0.18	1.32E-02	-0.31	1.50E-03	-0.05	4.45Ε-01	-0.16	5.32Ε-04	8.93E-02
rfMRI connectivity (ICA100 edge 1018)	3446	rfMRI connectivity	25753	rfMRI connectivity (ICA100 edge 1018)	-0.26	5.50E-03	-0.37	1.15E-02	-0.23	1.73Ε-02	-0.27	1.22E-05	7.31Ε-01
rfMRI connectivity (ICA100 edge 1045)	3473	rfMRI connectivity	25753	rfMRI connectivity (ICA100 edge 1045)	-0.09	1.90E-01	-0.22	5.63Ε-02	-0.20	3.71Ε-03	-0.16	4.73E-04	4.53Ε-01
rfMRI connectivity (ICA100 edge 1050)	3478	rfMRI connectivity	25753	rfMRI connectivity (ICA100 edge 1050)	0.18	1.00E-03	0.16	2.46E-02	0.04	4.42E-01	0.12	2.78Ε-04	1.93Ε-01
rfMRI connectivity (ICA100 edge 1396)	3824	rfMRI connectivity	25753	rfMRI connectivity (ICA100 edge 1396)	-0.46	9.60E-03	-0.45	5.63E-02	-0.25	7.12Ε-02	-0.35	3.89Ε-04	5.99E-01
rfMRI connectivity ICA-features 2	3915	rfMRI connectivity	na	rfMRI connectivity ICA-features 2	-0.14	1.10E-03	-0.19	1.40E-03	-0.07	1.20E-01	-0.12	6.80E-06	2.21E-01
