## Supplemental Table 4 for "Brain-Wide Mendelian Randomization Study of Anxiety Disorders and Symptoms"

### Sheet: Foglio1
Supplemental Table 4: Two-Sample MR testing brain IDPs as exposure and ANX as outcome. IDP description is available in Supplemental Table 1. Effect surviving false discovery rate multiple testing correction in the cross-cohort meta-analysis are indicated in red (FDR q<0.05). MVP: Million Veteran Program; UKB: UK Biobank.
Brain IDP	IDP ID	MVP			UKB			FinnGen			Meta-Analysis			Heterogeneity
		Beta	SE	P-Value	Beta	SE	P-Value	Beta	SE	P-Value	Beta	SE	P-Value	P-Value
T1 FAST ROIs R precentral gyrus	0039	<0.01	0.02	8.82E-01	-0.05	0.03	1.50E-01	-0.03	0.09	7.05E-01	-0.01	0.02	4.50E-01	4.35E-01
T1 FAST ROIs R sup temp gyrus ant	0043	-0.13	0.04	2.56E-03	-0.05	0.09	5.84E-01	-0.31	0.40	4.37E-01	-0.11	0.04	2.63E-03	6.22E-01
aparc-Desikan rh volume precentral	0399	0.02	0.03	4.88E-01	-0.02	0.03	5.55E-01	0.05	0.05	3.20E-01	0.01	0.02	5.80E-01	4.70E-01
aparc-DKTatlas rh volume precentral	0490	0.01	0.02	5.56E-01	-0.01	0.03	7.69E-01	0.05	0.05	2.89E-01	0.01	0.02	5.01E-01	5.76E-01
aparc-a2009s lh volume G+S-cingul-Mid-Post	0507	-0.07	0.06	2.52E-01	0.06	0.06	3.40E-01	0.93	9.26	9.20E-01	-0.01	0.04	8.89E-01	3.31E-01
aparc-Desikan rh area precentral	0705	0.04	0.02	1.49E-01	-0.02	0.04	6.09E-01	0.06	0.05	2.80E-01	0.03	0.02	2.02E-01	3.89E-01
aparc-Desikan rh area superiorfrontal	0709	-0.04	0.02	8.14E-02	-0.21	0.05	1.31E-05	-0.15	0.09	1.04E-01	-0.08	0.02	1.43E-04	6.02E-03
aparc-Desikan rh area insula	0715	0.05	0.05	3.00E-01	0.06	0.07	4.14E-01	0.00	0.12	9.75E-01	0.05	0.04	2.08E-01	9.26E-01
aparc-pial rh area precentral	0772	0.01	0.03	7.43E-01	-0.02	0.04	5.91E-01	0.00	0.05	9.69E-01	0.00	0.02	9.49E-01	8.21E-01
BA-exvivo rh area BA4a	0800	0.04	0.04	3.55E-01	-0.13	0.06	2.99E-02	-0.04	0.13	7.57E-01	-0.02	0.03	5.91E-01	6.80E-02
BA-exvivo rh area BA6	0802	<0.01	0.03	8.68E-01	-0.10	0.04	2.22E-02	0.04	0.06	4.62E-01	-0.02	0.02	3.17E-01	9.07E-02
aparc-DKTatlas lh area caudalanteriorcingulate	0810	-0.04	0.03	1.67E-01	-0.03	0.04	4.99E-01	-0.16	0.06	1.25E-02	-0.06	0.02	1.88E-02	2.13E-01
aparc-DKTatlas rh area precentral	0862	0.01	0.03	6.72E-01	-0.04	0.03	2.91E-01	0.03	0.05	5.45E-01	0.00	0.02	9.35E-01	4.38E-01
aparc-a2009s lh area G+S-cingul-Mid-Ant	0878	0.01	0.04	8.31E-01	-0.10	0.07	1.69E-01	-0.07	0.12	5.19E-01	-0.02	0.03	4.91E-01	3.90E-01
aparc-a2009s rh area G+S-cingul-Mid-Ant	0952	-0.06	0.03	5.29E-02	-0.19	0.04	3.06E-06	-0.25	0.11	3.00E-02	-0.11	0.02	2.92E-06	1.53E-02
aparc-a2009s rh area G+S-cingul-Mid-Post	0953	-0.15	0.04	6.87E-04	-0.14	0.04	7.08E-04	-0.03	0.12	8.22E-01	-0.14	0.03	2.56E-06	6.32E-01
aparc-a2009s rh area G-Ins-lg+S-cent-ins	0962	-0.18	0.06	5.39E-03	0.00	0.10	9.94E-01	-0.10	0.34	7.79E-01	-0.13	0.05	1.86E-02	3.19E-01
aparc-a2009s rh area G-precentral	0974	0.02	0.04	6.38E-01	-0.03	0.05	5.63E-01	0.04	0.06	4.85E-01	0.01	0.03	7.67E-01	6.20E-01
T2 FLAIR BIANCA WMH volume	1437	0.02	0.02	3.49E-01	0.05	0.03	5.85E-02	0.10	0.04	4.99E-03	0.04	0.01	5.25E-03	1.03E-01
SWI T2star left pallidum	1444	-0.03	0.01	2.76E-02	-0.02	0.03	3.59E-01	0.00	0.03	9.58E-01	-0.02	0.01	2.89E-02	6.30E-01
dMRI ProbtrackX FA fmi	1511	-0.04	0.02	4.24E-02	-0.04	0.03	1.58E-01	-0.05	0.04	1.64E-01	-0.04	0.02	4.86E-03	9.43E-01
dMRI TBSS L1 External capsule R	1682	0.06	0.03	1.65E-02	0.05	0.05	3.06E-01	0.00	0.04	8.98E-01	0.04	0.02	3.26E-02	3.24E-01
dMRI TBSS ICVF Genu of corpus callosum	1904	-0.02	0.02	1.62E-01	-0.04	0.02	1.26E-01	0.01	0.02	7.15E-01	-0.02	0.01	1.08E-01	3.98E-01
dMRI TBSS ICVF Tapetum R	1948	-0.03	0.02	1.99E-01	-0.03	0.03	3.96E-01	-0.05	0.05	3.47E-01	-0.03	0.02	7.85E-02	9.25E-01
dMRI ProbtrackX ICVF fmi	1961	-0.03	0.02	5.76E-02	-0.04	0.02	6.28E-02	-0.03	0.03	1.98E-01	-0.03	0.01	3.49E-03	9.08E-01
tfMRI 90th-percentile BOLD shapes	2128	0.11	0.16	4.88E-01	0.00	0.05	9.87E-01	19.41	8603.44	9.98E-01	0.01	0.05	8.46E-01	8.01E-01
rfMRI connectivity (ICA25 edge 28)	2246	-0.11	0.04	4.54E-03	0.13	0.12	2.90E-01	-27.62	138.39	8.42E-01	-0.09	0.04	1.62E-02	1.79E-01
rfMRI connectivity (ICA100 edge 199)	2627	-0.04	0.06	5.52E-01	-0.05	0.07	4.73E-01	-0.15	0.19	4.28E-01	-0.05	0.05	2.78E-01	8.52E-01
rfMRI connectivity (ICA100 edge 248)	2676	-0.07	0.05	2.03E-01	-0.15	0.10	1.19E-01	-47.06	37.24	2.06E-01	-0.09	0.05	6.01E-02	3.47E-01
rfMRI connectivity (ICA100 edge 629)	3057	-0.13	0.09	1.44E-01	-0.14	0.07	5.32E-02	-15.78	31.34	6.15E-01	-0.14	0.06	1.55E-02	8.71E-01
rfMRI connectivity (ICA100 edge 753)	3181	0.08	0.07	2.63E-01	-0.28	0.14	4.26E-02	-48.92	59.30	4.09E-01	0.01	0.06	9.30E-01	4.89E-02
rfMRI connectivity (ICA100 edge 762)	3190	0.06	0.12	6.26E-01	-0.02	0.05	6.80E-01	24.58	22.14	2.67E-01	-0.01	0.04	8.38E-01	4.50E-01
rfMRI connectivity (ICA100 edge 951)	3379	0.00	0.03	9.37E-01	0.09	0.06	1.48E-01	0.03	0.06	5.96E-01	0.02	0.02	3.81E-01	4.47E-01
rfMRI connectivity (ICA100 edge 956)	3384	0.03	0.04	5.00E-01	0.01	0.07	8.96E-01	-0.61	5.14	9.05E-01	0.02	0.03	5.16E-01	9.68E-01
rfMRI connectivity (ICA100 edge 958)	3386	-0.02	0.05	6.37E-01	0.18	0.07	1.66E-02	-0.08	0.09	3.71E-01	0.02	0.04	5.99E-01	3.91E-02
rfMRI connectivity (ICA100 edge 974)	3402	0.07	0.08	3.80E-01	-0.21	0.07	4.25E-03	-0.07	0.39	8.63E-01	-0.08	0.05	1.46E-01	3.24E-02
rfMRI connectivity (ICA100 edge 1018)	3446	-0.01	0.07	9.17E-01	-0.06	0.10	5.78E-01	-29.82	433.46	9.45E-01	-0.02	0.06	6.87E-01	9.22E-01
rfMRI connectivity (ICA100 edge 1045)	3473	0.01	0.06	8.74E-01	-0.10	0.05	5.90E-02	-16.37	34.10	6.31E-01	-0.05	0.04	1.95E-01	3.43E-01
rfMRI connectivity (ICA100 edge 1050)	3478	0.02	0.04	5.18E-01	0.16	0.07	2.42E-02	0.25	0.12	3.01E-02	0.07	0.03	3.26E-02	5.97E-02
rfMRI connectivity (ICA100 edge 1396)	3824	-0.09	0.15	5.42E-01	-0.19	0.15	2.11E-01	-304.86	102863.02	9.98E-01	-0.14	0.11	1.90E-01	8.98E-01
rfMRI connectivity ICA-features 2	3915	-0.03	0.02	1.36E-01	-0.09	0.04	1.38E-02	-0.03	0.04	4.28E-01	-0.04	0.02	9.52E-03	3.33E-01
