## Supplemental Table 5 for "Brain-Wide Mendelian Randomization Study of Anxiety Disorders and Symptoms"

### Sheet: Foglio2
Supplemental Table 5: Two-Sample MR testing ANX as exposure and brain IDPs as outcome. IDP description is available in Supplemental Table 1. MVP: Million Veteran Program; UKB: UK Biobank.
Brain IDP	IDP ID	MVP			UK Biobank			FinnGen			Meta-Analysis			Heterogeneity
		Beta	SE	P-Value	Beta	SE	P-Value	Beta	SE	P-Value	Beta	SE	P-Value	P-value
T1 FAST ROIs R precentral gyrus	0039	-0.10	0.08	1.73E-01	-1.45	19.25	9.40E-01	-0.02	0.03	5.29E-01	-0.04	0.03	2.53E-01	6.21E-01
T1 FAST ROIs R sup temp gyrus ant	0043	0.03	0.06	6.22E-01	-10.09	19.73	6.09E-01	-0.06	0.04	1.55E-01	-0.03	0.04	4.07E-01	3.98E-01
aparc-Desikan rh volume precentral	0399	0.08	0.08	3.25E-01	-19.86	20.76	3.39E-01	-0.03	0.04	5.08E-01	-0.01	0.04	8.74E-01	3.17E-01
aparc-DKTatlas rh volume precentral	0490	0.08	0.09	3.82E-01	-20.21	20.72	3.29E-01	-0.03	0.04	5.25E-01	-0.01	0.04	8.35E-01	3.54E-01
aparc-a2009s lh volume G+S-cingul-Mid-Post	0507	0.05	0.10	6.23E-01	6.96	19.82	7.25E-01	0.03	0.03	4.30E-01	0.03	0.03	3.66E-01	9.19E-01
aparc-Desikan rh area precentral	0705	0.04	0.08	6.34E-01	-42.88	30.39	1.58E-01	-0.03	0.03	3.65E-01	-0.02	0.03	5.12E-01	2.72E-01
aparc-Desikan rh area superiorfrontal	0709	-0.10	0.11	3.63E-01	-50.35	24.51	4.00E-02	-0.01	0.04	8.29E-01	-0.02	0.03	6.23E-01	8.84E-02
aparc-Desikan rh area insula	0715	0.06	0.08	4.67E-01	-8.48	21.96	6.99E-01	-0.01	0.04	8.56E-01	0.01	0.04	8.77E-01	7.10E-01
aparc-pial rh area precentral	0772	0.07	0.09	4.30E-01	-39.09	28.36	1.68E-01	-0.04	0.04	3.20E-01	-0.02	0.03	5.36E-01	2.09E-01
BA-exvivo rh area BA4a	0800	-0.05	0.09	5.46E-01	-11.81	32.36	7.15E-01	0.01	0.03	6.83E-01	0.01	0.03	8.73E-01	7.27E-01
BA-exvivo rh area BA6	0802	0.01	0.08	8.67E-01	-38.63	26.17	1.40E-01	-0.02	0.04	6.20E-01	-0.01	0.03	6.93E-01	3.17E-01
aparc-DKTatlas lh area caudalanteriorcingulate	0810	-0.13	0.10	1.96E-01	-30.58	22.09	1.66E-01	0.01	0.03	6.81E-01	0.00	0.03	9.93E-01	1.53E-01
aparc-DKTatlas rh area precentral	0862	0.03	0.09	7.37E-01	-43.49	27.66	1.16E-01	-0.04	0.04	2.83E-01	-0.03	0.03	3.88E-01	2.24E-01
aparc-a2009s lh area G+S-cingul-Mid-Ant	0878	-0.02	0.13	8.48E-01	-33.02	21.87	1.31E-01	0.03	0.03	3.14E-01	0.03	0.03	3.57E-01	2.89E-01
aparc-a2009s rh area G+S-cingul-Mid-Ant	0952	0.02	0.12	8.49E-01	-53.06	24.90	3.31E-02	0.03	0.05	5.07E-01	0.03	0.04	4.94E-01	1.03E-01
aparc-a2009s rh area G+S-cingul-Mid-Post	0953	0.08	0.11	4.40E-01	-45.18	23.61	5.56E-02	-0.02	0.04	5.50E-01	-0.01	0.04	7.65E-01	1.04E-01
aparc-a2009s rh area G-Ins-lg+S-cent-ins	0962	0.06	0.11	6.22E-01	-7.05	19.98	7.24E-01	0.03	0.04	5.10E-01	0.03	0.04	4.28E-01	9.18E-01
aparc-a2009s rh area G-precentral	0974	0.04	0.07	6.18E-01	-27.25	26.40	3.02E-01	-0.03	0.03	3.16E-01	-0.02	0.03	4.71E-01	4.07E-01
T2 FLAIR BIANCA WMH volume	1437	0.19	0.10	4.22E-02	-11.66	26.01	6.54E-01	0.03	0.04	4.37E-01	0.06	0.04	1.30E-01	2.67E-01
SWI T2star left pallidum	1444	0.00	0.08	9.62E-01	-21.84	33.36	5.13E-01	-0.05	0.04	2.09E-01	-0.04	0.03	2.52E-01	7.07E-01
dMRI ProbtrackX FA fmi	1511	-0.10	0.11	3.56E-01	-40.00	24.79	1.07E-01	0.00	0.03	8.93E-01	0.00	0.03	8.76E-01	1.78E-01
dMRI TBSS L1 External capsule R	1682	0.10	0.11	3.76E-01	-20.63	27.39	4.51E-01	0.05	0.03	1.34E-01	0.05	0.03	9.06E-02	6.92E-01
dMRI TBSS ICVF Genu of corpus callosum	1904	-0.11	0.14	4.19E-01	-20.34	26.23	4.38E-01	0.02	0.04	5.67E-01	0.01	0.04	7.43E-01	4.79E-01
dMRI TBSS ICVF Tapetum R	1948	-0.10	0.12	3.82E-01	18.95	21.51	3.78E-01	-0.03	0.04	4.88E-01	-0.04	0.04	3.49E-01	5.65E-01
dMRI ProbtrackX ICVF fmi	1961	-0.20	0.12	9.56E-02	-29.19	23.24	2.09E-01	-0.04	0.04	3.39E-01	-0.05	0.04	1.57E-01	1.95E-01
tfMRI 90th-percentile BOLD shapes	2128	0.06	0.10	5.56E-01	-10.96	20.92	6.00E-01	-0.04	0.04	3.37E-01	-0.03	0.04	4.99E-01	5.80E-01
rfMRI connectivity (ICA25 edge 28)	2246	-0.14	0.10	1.49E-01	32.23	21.81	1.40E-01	-0.01	0.04	7.58E-01	-0.03	0.04	3.96E-01	1.62E-01
rfMRI connectivity (ICA100 edge 199)	2627	-0.02	0.15	8.98E-01	-8.43	19.89	6.72E-01	0.04	0.04	3.73E-01	0.03	0.04	4.09E-01	8.57E-01
rfMRI connectivity (ICA100 edge 248)	2676	0.05	0.09	5.66E-01	-37.24	22.97	1.05E-01	-0.02	0.04	6.83E-01	-0.02	0.04	5.31E-01	2.55E-01
rfMRI connectivity (ICA100 edge 629)	3057	-0.07	0.08	4.17E-01	-20.88	20.67	3.12E-01	0.01	0.04	7.49E-01	0.00	0.04	9.36E-01	4.11E-01
rfMRI connectivity (ICA100 edge 753)	3181	-0.07	0.09	4.18E-01	-11.81	19.97	5.54E-01	-0.05	0.03	1.24E-01	-0.05	0.03	8.61E-02	8.10E-01
rfMRI connectivity (ICA100 edge 762)	3190	0.08	0.12	4.85E-01	1.20	27.21	9.65E-01	0.00	0.03	9.99E-01	0.01	0.03	8.58E-01	7.96E-01
rfMRI connectivity (ICA100 edge 951)	3379	-0.07	0.10	4.79E-01	2.75	19.77	8.90E-01	0.06	0.05	2.50E-01	0.03	0.05	5.09E-01	4.94E-01
rfMRI connectivity (ICA100 edge 956)	3384	0.00	0.07	9.76E-01	-1.00	19.71	9.59E-01	0.06	0.03	7.77E-02	0.05	0.03	1.08E-01	7.66E-01
rfMRI connectivity (ICA100 edge 958)	3386	-0.09	0.10	4.01E-01	7.12	19.60	7.16E-01	0.05	0.04	1.95E-01	0.03	0.04	3.70E-01	4.24E-01
rfMRI connectivity (ICA100 edge 974)	3402	0.12	0.17	4.72E-01	-21.24	20.98	3.11E-01	-0.01	0.04	8.57E-01	0.00	0.04	9.90E-01	4.55E-01
rfMRI connectivity (ICA100 edge 1018)	3446	-0.05	0.08	5.01E-01	-25.68	23.58	2.76E-01	0.00	0.04	9.23E-01	-0.01	0.04	6.93E-01	4.74E-01
rfMRI connectivity (ICA100 edge 1045)	3473	0.15	0.10	1.13E-01	-25.94	24.87	2.97E-01	0.01	0.04	8.62E-01	0.03	0.03	4.64E-01	2.13E-01
rfMRI connectivity (ICA100 edge 1050)	3478	0.19	0.10	5.01E-02	32.56	23.11	1.59E-01	0.02	0.04	5.62E-01	0.04	0.03	2.22E-01	9.70E-02
rfMRI connectivity (ICA100 edge 1396)	3824	-0.12	0.08	1.24E-01	-18.11	20.36	3.74E-01	0.02	0.04	6.55E-01	-0.01	0.04	7.60E-01	1.95E-01
rfMRI connectivity ICA-features 2	3915	0.19	0.11	7.66E-02	4.84	19.70	8.06E-01	-0.05	0.06	4.15E-01	0.01	0.05	8.96E-01	1.46E-01
