## Supplemental Table 6 for "Brain-Wide Mendelian Randomization Study of Anxiety Disorders and Symptoms"

### Sheet: Sheet1
Supplemental Table 6. Genetic correlation among the six brain IDPs identified as association with ANX by the Mendelian randomization analysis. Genetic correlation surviving multiple testing correction (p<0.003) are indicated in red.
Brain IDP #1	IDP ID #1	Brain IDP #2	IDP ID #2	rg	se	p
dMRI ProbtrackX FA fmi	1511	dMRI ProbtrackX ICVF fmi	1961	0.8689	0.0156	<1E-300
T1 FAST ROIs R sup temp gyrus ant	0043	aparc-a2009s rh area G+S-cingul-Mid-Post	0953	0.3199	0.0778	3.8846e-05
aparc-a2009s rh area G+S-cingul-Mid-Post	0953	dMRI ProbtrackX FA fmi	1511	0.2642	0.0595	9.1072e-06
T1 FAST ROIs R sup temp gyrus ant	0043	rfMRI connectivity ICA-features 2	3915	0.2561	0.0674	0.0001
aparc-a2009s rh area G+S-cingul-Mid-Post	0953	rfMRI connectivity ICA-features 2	3915	0.1977	0.0586	0.0007
aparc-a2009s rh area G+S-cingul-Mid-Post	0953	dMRI ProbtrackX ICVF fmi	1961	0.1627	0.0592	0.006
T1 FAST ROIs R sup temp gyrus ant	0043	dMRI ProbtrackX ICVF fmi	1961	0.1335	0.062	0.0312
T1 FAST ROIs R sup temp gyrus ant	0043	dMRI ProbtrackX FA fmi	1511	0.0952	0.0623	0.1264
T2 FLAIR BIANCA WMH volume	1437	rfMRI connectivity ICA-features 2	3915	0.0508	0.047	0.2806
dMRI ProbtrackX FA fmi	1511	rfMRI connectivity ICA-features 2	3915	0.0435	0.0469	0.354
dMRI ProbtrackX ICVF fmi	1961	rfMRI connectivity ICA-features 2	3915	0.0232	0.0465	0.6172
aparc-a2009s rh area G+S-cingul-Mid-Post	0953	T2 FLAIR BIANCA WMH volume	1437	-0.185	0.0867	0.0328
T1 FAST ROIs R sup temp gyrus ant	0043	T2 FLAIR BIANCA WMH volume	1437	-0.3039	0.069	1.0757e-05
T2 FLAIR BIANCA WMH volume	1437	dMRI ProbtrackX FA fmi	1511	-0.3444	0.0523	4.5867e-11
T2 FLAIR BIANCA WMH volume	1437	dMRI ProbtrackX ICVF fmi	1961	-0.3467	0.0574	1.5081e-09
