## Supplemental Table 7 for "Brain-Wide Mendelian Randomization Study of Anxiety Disorders and Symptoms"

### Sheet: Foglio1
Supplemental Table 7: Multivariable Mendelian randomization modeling simultaneously the effect of the six brain IDPs on ANX. Significant direct effects are indicated in red. MVP: Million Veteran Program; UKB: UK Biobank.
Brain IDP	IDP ID	MVP			UKB			FinnGen			Meta-Analysis
		Beta	SE	P-Value	Beta	SE	P-Value	Beta	SE	P-Value	Beta	SE	P-Value
aparc-a2009s rh area G+S-cingul-Mid-Post	0953	-0.12	0.04	7.71E-04	-0.06	0.08	5.09E-01	-0.03	0.06	6.28E-01	-0.09	0.03	1.55E-03
T1 FAST ROIs R sup temp gyrus ant	0043	-0.10	0.03	3.64E-03	0.01	0.08	9.21E-01	-0.12	0.05	2.95E-02	-0.09	0.03	8.01E-04
dMRI ProbtrackX ICVF fmi	1961	-0.07	0.05	1.70E-01	-0.12	0.11	2.94E-01	0.01	0.08	8.55E-01	-0.05	0.04	1.76E-01
dMRI ProbtrackX FA fmi	1511	0.04	0.05	4.37E-01	-0.11	0.12	3.83E-01	-0.10	0.08	2.13E-01	-0.01	0.04	7.56E-01
T2 FLAIR BIANCA WMH volume	1437	-0.07	0.05	1.72E-01	0.03	0.11	7.81E-01	0.05	0.07	4.96E-01	-0.02	0.04	5.20E-01
rfMRI connectivity ICA-features 2	3915	0.01	0.02	6.52E-01	-0.06	0.05	1.97E-01	-0.05	0.03	1.38E-01	-0.01	0.02	4.10E-01
