## Supplemental Table 8 for "Brain-Wide Mendelian Randomization Study of Anxiety Disorders and Symptoms"

### Sheet: Foglio1
Supplemental Table 8: Nominally significant association of ANX symptoms with the brain IDPs identified by the multivariable Mendelian randomization. The association surviving false discovery rate multiple testing correction is indicated in red (FDR q<0.05). The brain phenotypes are: FAST ROIs R sup temp gyrus ant (IDP 0043) and aparc-a2009s rh area G+S-cingul-Mid-Post (IDP 0953), T1 FAST ROIs L s…
ANX SYMPTOMS	Brain IDP	Beta	SE	P-Value
20417-Tense, sore, or aching muscles during worst period of anxiety	0953	-0.13	0.03	8.15e-06
20417-Tense, sore, or aching muscles during worst period of anxiety	0879	-0.09	0.03	1.07E-03
20426-Restless during period of worst anxiety	0879	-0.09	0.03	1.33E-03
20426-Restless during period of worst anxiety	0043	-0.07	0.03	5.47E-03
20417-Tense, sore, or aching muscles during worst period of anxiety	0042	-0.08	0.03	5.80E-03
20516-Recent restlessness	0043	-0.06	0.02	6.79E-03
20537-Frequency of difficulty controlling worry during worst period of anxiety	0042	0.29	0.12	1.20E-02
20428-Professional informed about anxiety	0879	0.06	0.03	2.89E-02
20537-Frequency of difficulty controlling worry during worst period of anxiety	0953	0.25	0.11	3.09E-02
