## Supplemental Table 9 for "Brain-Wide Mendelian Randomization Study of Anxiety Disorders and Symptoms"

### Sheet: Foglio1
Supplemental Table 9: Nominally significant sex differences in the association between ANX symptoms and the brain IDPs identified by the multivariable Mendelian randomization.The brain phenotypes are: T1 FAST ROIs R sup temp gyrus ant (IDP 0043) and aparc-a2009s rh area G+S-cingul-Mid-Post (IDP 0953), T1 FAST ROIs L sup temp gyrus ant (IDP 0042) and aparc-a2009s lh area G+S- cingul-Mid-Post (IDP …
ANX Symptom	Brain IDP	Females			Males			Sex-Difference P-Value
		Beta	SE	P-Value	Beta	SE	P-Value
20426-Restless during period of worst anxiety	0042	-0.09	0.04	1.48E-02	0.09	0.04	3.39E-02	1.43E-03
20428-Professional informed about anxiety	0043	0.07	0.03	4.29E-02	-0.08	0.04	4.24E-02	4.29E-03
20425-Ever worried more than most people would in similar situation	0042	0.03	0.02	1.52E-01	-0.05	0.03	4.45E-02	1.43E-02
20516-Recent restlessness	0042	0.02	0.03	5.04E-01	-0.09	0.03	1.11E-02	1.91E-02
20422-More irritable than usual during worst period of anxiety	0953	-0.11	0.04	9.98E-03	0.03	0.05	4.52E-01	2.23E-02
20427-Frequent trouble falling or staying asleep during worst period of anxiety	0953	-0.05	0.05	2.90E-01	0.09	0.05	5.86E-02	3.95E-02
